# A sparse proteomic risk score incorporating plasma MMP12 level improves prediction of abdominal aortic aneurysm

**DOI:** 10.64898/2025.12.16.25341932

**Authors:** Michael G. Clark, Shuai Yuan, Susanna C. Larsson, Michael G. Levin, Jakob Woerner, Dokyoon Kim, Scott M. Damrauer

## Abstract

**Background:** Screening criteria for abdominal aortic aneurysm (AAA) are based on clinical factors, such as age and smoking history, but do not include biological factors that may better reflect disease pathogenesis.

**Objectives:** We sought to determine whether a proteomic risk score (ProRS) incorporating plasma protein abundance could improve prediction of AAA.

**Methods:** We performed a cross-sectional analysis of nearly 37,000 participants in the UK Biobank Pharma Proteomics Project with plasma protein abundance data for 274 cardiometabolic proteins. ProRS models were developed using regularized regression.

**Results:** The generated sparse ProRS contained well-established clinical risk factors as well as a single protein – matrix metalloproteinase 12 (MMP12). Overall performance and discriminatory utility of this model was higher than an identical model without MMP12 (difference in Brier score 2.1 × 10^-4^, 95% CrI 2.0-2.3 × 10^-4^; difference in AUROC 0.021, 95% CrI 0.020 - 0.022). Within the cohort, current AAA screening recommendations applied to 4.6% of the population and captured 30% of cases, whereas screening 4.6% of the population at highest risk by ProRS captured 52% of cases. Among individuals with incident AAA, MMP12 abundance was independently associated with time to rupture or repair (HR 1.86, 95% CI 1.39–2.50, p < 0.001). Additionally, MMP12 level improved discrimination of AAA in an external cohort (SIMPLER; difference in AUROC 0.084, 95% CrI 0.081 - 0.087).

**Conclusions:** A biologically-plausible ProRS incorporating a single matrix metalloproteinase improved prediction of AAA over clinical factors alone. These results may be used to enhance screening strategies for AAA.
