## Supplementary Materials for "A sparse proteomic risk score incorporating plasma MMP12 level improves prediction of abdominal aortic aneurysm"

### Sheet: S0_TableOfContents
Table of Contents
Sheet	Name
S1	S1_IncludedProteins
S2	S2_OPCSRepairCodes
S3	S3_CohortDescription
S4	S4_RegressionCoefficients
S5	S5_ModelTerms
S6	S6_ModelPerformance
S7	S7_ModelComparison
S8	S8_CoxModel
S9	S9_ExternalValidation

### Sheet: S1_IncludedProteins
NAME: S1_IncludedProteins
DESCRIPTION: List of 274 proteins included in the LASSO logistic regression to generate the AAA ProRS
cblif
il18
pigr
sod2
fgf23
spon2
glo1
pappa
ren
mertk
thbs2
thbd
il6
adm
slamf7
adamts13
il4r
il1rn
bmp6
idua
f2r
prss27
f3
pdgfb
ebi3_il27
lpl
dcn
fcgr2b
ccl3
ccl17
lgals9
kitlg
fgf21
ager
ctrc
olr1
fst
cd84
serpina12
decr1
havcr1
gh1
cxcl1
angpt1
cd40lg
pgf
boc
src
il17d
stk4
tnfrsf11a
tnfrsf10b
tek
il1rl2
tnfrsf10a
prss8
dkk1
itgb1bp2
mmp7
agrp
ptx3
ceacam8
il16
hmox1
ambp
vsig2
fabp2
vegfd
cd4
ca5a
tgm2
tnfrsf13b
pdcd1lg2
mmp12
fabp6
thpo
hao1
sort1
xcl1
prelp
selplg
hbegf
parp1
ikbkg
hspb1
lep
gdf2
ctsl
ace2
nppb
marco
oscar
cntn1
ldlr
itgb2
il17ra
tnfrsf1b
mmp9
ephb4
il2ra
prtn3
pi3
tfpi
serpine1
ccl24
tfrc
tnfrsf10c
gdf15
sele
azu1
dlk1
spon1
fabp4
mpo
il6r
retn
igfbp1
chit1
acp5
sftpd
epcam
anpep
axl
cxcl16
il1r1
treml2
tnfrsf11b
alcam
tff3
cdh5
selp
ccl2
cd163
lgals3
grn
mepe
blmh
hspg2
ltbr
notch3
timp4
cstb
tnfrsf14
plau
casp3
ccl15
sirpa
il1r2
lgals4
f11r
cpa1
pglyrp1
ctsd
spp1
plaur
pcsk9
tnfsf13b
mb
fas
cpb1
chi3l1
il1rl1
rarres2
ccl16
ntprobnp
pecam1
vwf
igfbp2
tnfrsf1a
pdgfa
klk6
icam2
gp6
mmp3
ctsz
pon3
col1a1
il18bp
cd93
igfbp7
egfr
scgb3a2
plat
ca1
mbl2
fcgr2a
cdh1
ccl5
ncam1
cd59
sell
nid1
cd46
st6gal1
itgam
il7r
igfbp3
pam
vcam1
cr2
tcn2
tnxb
ca4
gnly
ces1
igfbp6
eng
tnc
kit
f7
nrp1
plxnb2
fcgr3b
lilrb5
apom
timp1
ang
f11
icam1
serpina7
gp1ba
prss2
met
chl1
pla2g7
efemp1
tgfbr3
defa1_defa1b
ccl18
notch1
col18a1
saa4
icam3
dpp4
ltbp2
fetub
megf9
c1qtnf1
cndp1
timd4
vasn
qpct
tgfbi
lyve1
sod1
cst3
iglc2
serpina5
reg1a
c2
ca3
umod
proc
ptprs
fap
reg3a
lcn2
mfap5
comp
prcp
tie1
thbs4
pltp
gas6
angptl3
crtac1
cfhr5
osmr
sparcl1
lilrb2
aoc3
ccl14
fcn2
lilrb1

### Sheet: S2_OPCSRepairCodes
NAME: S2_OPCSRepairCodes
DESCRIPTION: List of OPCS4 aortic aneurysm repair codes used in time-to-event analysis
L18.3
L18.4
L18.5
L18.6
L19.3
L19.4
L19.5
L19.6
L20.3
L20.4
L20.5
L20.6
L21.3
L21.4
L21.5
L21.6
L26.6
L26.7
L27.1
L27.2
L27.5
L27.6
L28.1
L28.2
L28.5
L28.6

### Sheet: S3_CohortDescription
NAME: S3_CohortDescription
DESCRIPTION: Features/description of the N = 36,979 included subjects
	All Subjects		AAA		No AAA
	N = 36,979 (100%)		N = 267 (0.72%)		N = 36,712 (99.3%)
Age, mean (SD)	57.2946	(8.1)	63.9026	(5.3)	57.2465	(8.1)
Male, N (%)	17037	(46.1)	225	(84.3)	16812	(45.8)
Pack-years, mean (SD)	7.52984	(15.5)	23.4419	(26.1)	7.41411	(15.4)
Hypertension, N (%)	12516	(33.8)	212	(79.4)	12304	(33.5)
Hyperlipidemia, N (%)	6343	(17.2)	144	(53.9)	6199	(16.9)
Anti-Hypertension Medication, N (%)	8149	(22.0)	140	(52.4)	8009	(21.8)
Anti-Hyperlipidemia Medication, N (%)	6921	(18.7)	154	(57.7)	6767	(18.4)

### Sheet: S4_RegressionCoefficients
NAME: S4_RegressionCoefficients
DESCRIPTION: Regression coefficients for the LASSO regression models
Model Term	LASSO "Rich"	LASSO "Sparse"
Intercept	-11.2205	-12.7785
age	0.064094	0.100576
packyears	0.00834857	0.013444
cblif	0.0323711	0
il18	0	0
pigr	0	0
sod2	0	0
fgf23	0	0
spon2	-0.539867	0
glo1	0	0
pappa	0	0
ren	-0.0133956	0
mertk	-0.0477549	0
thbs2	-0.0875606	0
thbd	0.0735217	0
il6	0.0600289	0
adm	0	0
slamf7	0	0
adamts13	0	0
il4r	0	0
il1rn	0	0
bmp6	0	0
idua	0	0
f2r	-0.0492562	0
prss27	0	0
f3	0	0
pdgfb	0	0
ebi3_il27	0	0
lpl	0	0
dcn	-0.0153727	0
fcgr2b	0	0
ccl3	0	0
ccl17	0	0
lgals9	0	0
kitlg	0	0
fgf21	0	0
ager	-0.124907	0
ctrc	0	0
olr1	0	0
fst	0	0
cd84	-0.0972314	0
serpina12	0	0
decr1	0	0
havcr1	0	0
gh1	0	0
cxcl1	-0.0284408	0
angpt1	0.036112	0
cd40lg	0	0
pgf	0	0
boc	0	0
src	0	0
il17d	0	0
stk4	0	0
tnfrsf11a	0	0
tnfrsf10b	0	0
tek	-0.216879	0
il1rl2	0	0
tnfrsf10a	0	0
prss8	0.272992	0
dkk1	0	0
itgb1bp2	0	0
mmp7	0	0
agrp	0	0
ptx3	0	0
ceacam8	0	0
il16	0	0
hmox1	0.0145217	0
ambp	0	0
vsig2	0	0
fabp2	-0.0146859	0
vegfd	0	0
cd4	0	0
ca5a	0	0
tgm2	0	0
tnfrsf13b	-0.0540643	0
pdcd1lg2	0	0
mmp12	1.30771	0.898373
fabp6	-0.0511886	0
thpo	0	0
hao1	-0.0490828	0
sort1	0	0
xcl1	0	0
prelp	-0.139167	0
selplg	0	0
hbegf	0	0
parp1	0	0
ikbkg	0	0
hspb1	0	0
lep	0	0
gdf2	0	0
ctsl	0	0
ace2	0	0
nppb	0	0
marco	0.00963073	0
oscar	-0.194717	0
cntn1	0	0
ldlr	0	0
itgb2	0	0
il17ra	0	0
tnfrsf1b	0	0
mmp9	0	0
ephb4	0	0
il2ra	-0.139846	0
prtn3	0.0634574	0
pi3	0	0
tfpi	0.488865	0
serpine1	0	0
ccl24	0	0
tfrc	0	0
tnfrsf10c	0	0
gdf15	0	0
sele	0	0
azu1	-0.0642666	0
dlk1	0.0753014	0
spon1	-0.0310152	0
fabp4	0	0
mpo	0	0
il6r	-0.592882	0
retn	0	0
igfbp1	-0.0395442	0
chit1	0	0
acp5	0	0
sftpd	0	0
epcam	0	0
anpep	0	0
axl	0.210177	0
cxcl16	0	0
il1r1	-0.152275	0
treml2	-0.00155959	0
tnfrsf11b	0	0
alcam	0	0
tff3	0	0
cdh5	0	0
selp	0	0
ccl2	-0.146335	0
cd163	0	0
lgals3	-0.403953	0
grn	0	0
mepe	0	0
blmh	-0.150795	0
hspg2	0	0
ltbr	0	0
notch3	-0.125015	0
timp4	0	0
cstb	0	0
tnfrsf14	0	0
plau	0	0
casp3	0	0
ccl15	0	0
sirpa	0	0
il1r2	0	0
lgals4	0	0
f11r	-0.135341	0
cpa1	0	0
pglyrp1	0	0
ctsd	0	0
spp1	0.146303	0
plaur	0	0
pcsk9	0	0
tnfsf13b	0	0
mb	0	0
fas	0	0
cpb1	0	0
chi3l1	0	0
il1rl1	-0.0539195	0
rarres2	0	0
ccl16	0.0544549	0
ntprobnp	0	0
pecam1	0	0
vwf	0	0
igfbp2	0	0
tnfrsf1a	0	0
pdgfa	0	0
klk6	0	0
icam2	0.0227106	0
gp6	0	0
mmp3	0	0
ctsz	-0.110803	0
pon3	0	0
col1a1	0	0
il18bp	0	0
cd93	0	0
igfbp7	0	0
egfr	0	0
scgb3a2	-0.0538471	0
plat	0.0253124	0
ca1	0	0
mbl2	0.127683	0
fcgr2a	0	0
cdh1	-0.0522261	0
ccl5	0	0
ncam1	0	0
cd59	0	0
sell	0	0
nid1	0	0
cd46	0	0
st6gal1	0.04818	0
itgam	0	0
il7r	0	0
igfbp3	0	0
pam	0	0
vcam1	0	0
cr2	-0.13156	0
tcn2	0	0
tnxb	0	0
ca4	0	0
gnly	0	0
ces1	-0.0165399	0
igfbp6	0	0
eng	0	0
tnc	0	0
kit	-0.270236	0
f7	0	0
nrp1	0	0
plxnb2	0	0
fcgr3b	0	0
lilrb5	0	0
apom	-0.379882	0
timp1	0	0
ang	0	0
f11	0	0
icam1	0	0
serpina7	0	0
gp1ba	0.185586	0
prss2	0	0
met	-0.261769	0
chl1	0	0
pla2g7	0.00533856	0
efemp1	0	0
tgfbr3	0.390134	0
defa1_defa1b	0	0
ccl18	0	0
notch1	0	0
col18a1	0	0
saa4	0.101517	0
icam3	-0.171357	0
dpp4	0	0
ltbp2	0	0
fetub	0	0
megf9	0	0
c1qtnf1	0	0
cndp1	0	0
timd4	0	0
vasn	0	0
qpct	0	0
tgfbi	0.116188	0
lyve1	0.231916	0
sod1	0	0
cst3	0.408624	0
iglc2	0	0
serpina5	0	0
reg1a	0	0
c2	0	0
ca3	0	0
umod	0	0
proc	-0.130233	0
ptprs	0	0
fap	-0.099028	0
reg3a	-0.0254176	0
lcn2	0	0
mfap5	0	0
comp	-0.0592019	0
prcp	0	0
tie1	0.143881	0
thbs4	-0.150533	0
pltp	0	0
gas6	0.221493	0
angptl3	0	0
crtac1	0	0
cfhr5	0	0
osmr	0.306092	0
sparcl1	0	0
lilrb2	0	0
aoc3	0	0
ccl14	0	0
fcn2	0	0
lilrb1	0	0
sex1	1.09993	1.52698
dx_htn1	0.775026	0.146922
md_htn1	0	0
dx_hld1	0.475454	0.201317
md_hld1	0.29749	0
dx_htn1.md_htn1	0	0
dx_hld1.md_hld1	0	0.0957756

### Sheet: S5_ModelTerms
NAME: S5_ModelTerms
DESCRIPTION: Model terms/specifications for each of the four models
Model Name	Terms
LASSO Rich	Age + Sex + Smoking + 71 Proteins + HTN + HLD + Anti-HLD
LASSO Sparse	Age + Sex + Smoking + 1 Protein (mmp12) + HTN + HLD + HLD:Anti-HLD
Clinical + Smoking	Age + Sex + Smoking + HTN + HLD + HLD:Anti-HLD
Clinical + MMP12	Age + Sex + mmp12 + HTN + HLD + HLD:Anti-HLD

### Sheet: S6_ModelPerformance
NAME: S6_ModelPerformance
DESCRIPTION: Model performance estimates for AuROC, sensitivity, and specificity
	AuROC			Sensitivity			Specificity			Brier Score
Model	Mean	95% CI Low	95% CI High	Mean	95% CI Low	95% CI High	Mean	95% CI Low	95% CI High	Mean	95% CI Low	95% CI High
LASSO (Sparse)	0.894126	0.874769	0.912509	0.815027	0.74058	0.875011	0.831668	0.779623	0.889731	0.00679164	0.00603688	0.00759656
LASSO (Rich)	0.927609	0.913197	0.941759	0.868162	0.813789	0.919356	0.852715	0.781685	0.899275	0.00634809	0.00565149	0.00707906
Clinical + Smoking	0.875385	0.858114	0.892771	0.845728	0.793646	0.89407	0.779066	0.736561	0.816579	0.00699852	0.00623235	0.00783038
Clinical + MMP12	0.902402	0.885653	0.918741	0.848159	0.757783	0.928287	0.807106	0.726201	0.886524	0.006694	0.00596214	0.00745732

### Sheet: S7_BayesianComparison
NAME: S7_ModelComparison
DESCRIPTION: Between-model comparisons of AUROC and Brier Score using Bayesian framework
AUROC			95% Cred. Interval
Model 1	Model 2	Mean (Difference)	Lower	Upper	ROPE	Practical Equivalence
Clinical + MMP12	Clinical + Smoking	0.0287	0.0273	0.0301	0.01	0
Clinical + MMP12	LASSO Sparse	0.00775	0.00639	0.00911	0.01	1
LASSO Rich	Clinical + MMP12	0.0251	0.0238	0.0265	0.01	0
LASSO Rich	Clinical + Smoking	0.0538	0.0525	0.0552	0.01	0
LASSO Rich	LASSO Sparse	0.0329	0.0315	0.0342	0.01	0
LASSO Sparse	Clinical + Smoking	0.0209	0.0196	0.0223	0.01	0
Brier Score			95% Cred. Interval
Model 1	Model 2	Mean (Difference)	Lower	Upper	ROPE	Practical Equivalence
Clinical + MMP12	LASSO Rich	0.000354	0.000335	0.000372	0.000144	0
Clinical + Smoking	Clinical + MMP12	0.000323	0.000305	0.000342	0.000144	0
Clinical + Smoking	LASSO Rich	0.000677	0.000659	0.000695	0.000144	0
Clinical + Smoking	LASSO Sparse	0.000214	0.000196	0.000233	0.000144	0
LASSO Sparse	Clinical + MMP12	0.000109	9.06e-05	0.000128	0.000144	1
LASSO Sparse	LASSO Rich	0.000463	0.000444	0.000482	0.000144	0

### Sheet: S8_CoxModel
NAME: S8_CoxModel
DESCRIPTION: Results/specification of the Cox porportional hazards model
Variable	Hazard Ratio	95% CI (Low)	95% CI (High)	P-value
Age	1.002	0.9561	1.049	0.948
Sex (male)	1.593	0.7953	3.19	0.189
MMP12	1.86	1.3861	2.495	3.52e-05

### Sheet: S9_ExternalValidation
NAME: S9_ExternalValidation
DESCRIPTION: Predictive utility of age+sex+mmp12 model in UKB and SIMPLER populations
	AuROC			Sensitivity			Specificity			Brier Score
Model	Mean	95% CI Low	95% CI High	Mean	95% CI Low	95% CI High	Mean	95% CI Low	95% CI High	Mean	95% CI Low	95% CI High
Age + Sex + Smoking	0.762807	0.736867	0.787713	0.757026	0.632444	0.904771	0.664881	0.500246	0.78603	0.0211358	0.0187859	0.0236291
Age + Sex + Smoking + MMP12	0.845001	0.824721	0.866442	0.831391	0.751856	0.923638	0.719061	0.629081	0.776092	0.0201118	0.0179668	0.0224202
Bayesian Analysis		95% Credible Interval
Model Parameter	Mean Diff.	Low	High	ROPE	Practical Equivalence
AUROC	0.0837	0.0807	0.0867	0.01	0
Brier score	0.00108	0.000999	0.00115	0.044	1
